# Blood-based DNA methylation study of alcohol consumption

**DOI:** 10.1101/2024.02.26.24303397

**Authors:** Elena Bernabeu, Aleksandra D Chybowska, Jacob K. Kresovich, Matthew Suderman, Daniel L McCartney, Robert F Hillary, Janie Corley, Maria Del C. Valdés-Hernández, Susana Muñoz Maniega, Mark E. Bastin, Joanna M. Wardlaw, Zongli Xu, Dale P. Sandler, Archie Campbell, Sarah E Harris, Andrew M McIntosh, Jack A. Taylor, Paul Yousefi, Simon R Cox, Kathryn L Evans, Matthew R Robinson, Catalina A Vallejos, Riccardo E Marioni

**Affiliations:** Centre for Genomic and Experimental Medicine, Institute of Genetics and Cancer, University of Edinburgh, Edinburgh, UK; Department of Cancer Epidemiology, H. Lee Moffitt Cancer Center and Research Institute, Tampa, FL, USA; Medical Research Council Integrative Epidemiology Unit, University of Bristol, Bristol BS8 1TH, UK; Usher Institute, Edinburgh Medical School, University of Edinburgh, Edinburgh, UK; Lothian Birth Cohorts, Department of Psychology, University of Edinburgh, Edinburgh, UK; Scottish Imaging Network, A Platform for Scientific Excellence (SINAPSE) Collaboration, Edinburgh, UK; Centre for Clinical Brain Sciences, Edinburgh Imaging and UK Dementia Research Institute, University of Edinburgh, UK; Epidemiology Branch, National Institute of Environmental Health Sciences, Research Triangle Park, NC, USA; Neurovascular Imaging Research Core, UCLA, Los Angeles, CA; Division of Psychiatry, University of Edinburgh, Royal Edinburgh Hospital, Edinburgh, UK; Institute of Science and Technology Austria, Klosterneuburg, Austria; Medical Research Council Human Genetics Unit, Institute of Genetics and Cancer, University of Edinburgh, Edinburgh, UK; The Alan Turing Institute, London, UK

## Abstract

Alcohol consumption is an important risk factor for multiple diseases. It is typically assessed via self-report, which is open to measurement error and bias. Instead, molecular data such as blood-based DNA methylation (DNAm) could be used to derive a more objective measure of alcohol consumption by incorporating information from cytosine-phosphate-guanine (CpG) sites known to be linked to the trait. Here, we explore the epigenetic architecture of self-reported weekly units of alcohol consumption in the Generation Scotland study. We first create a blood-based epigenetic score (EpiScore) of alcohol consumption using elastic net penalised linear regression. We explore the effect of pre-filtering for CpG features ahead of elastic net, as well as differential patterns by sex and by units consumed in the last week relative to an average week. The final EpiScore was trained on 16,717 individuals and tested in four external cohorts: the Lothian Birth Cohorts (LBC) of 1921 and 1936, the Sister Study, and the Avon Longitudinal Study of Parents and Children (total N across studies > 10,000). The maximum Pearson correlation between the EpiScore and self-reported alcohol consumption within cohort ranged from 0.41 to 0.53. In LBC1936, higher EpiScore levels had significant associations with poorer global brain imaging metrics, whereas self-reported alcohol consumption did not. Finally, we identified two novel CpG loci via a Bayesian penalized regression epigenome-wide association study (EWAS) of alcohol consumption. Together, these findings show how DNAm can objectively characterize patterns of alcohol consumption that associate with brain health, unlike self-reported estimates.
