## Supplementary Tables for "Blood-based DNA methylation study of alcohol consumption"

### Sheet: S1
Table S1. Generation Scotland cohort summary.
	N	Mean	SD
Age	16717	47.3	14.82
Alcohol consumption (units per week)	16717	10.9	12.72
	N	%
Sex
Females	9758	58.37
Males	6959	41.63
Usual drinker category
Usual drinking	10506	62.85
Drank more than usual	3756	22.47
Drank less than usual	1622	9.7
Unknown	833	4.98

### Sheet: S2
Table S2. Generation Scotland cohort classification by units drunk per week, for both people reporting usual drinking as well as everyone. Moderate/heavy drinker threshold is 14 units per week for females, and 21 for males.
	Everyone		Usual drinkers
Category	N	N Females (%)	N	N Females (%)
Non-drinkers	3192	2313 (72.46)	1874	1396 (74.49)
Light/moderate drinkers	10284	6085 (59.17)	6712	3918 (58.37)
Moderate/heavy drinkers	3241	1361 (42)	1920	777 (40.47)

### Sheet: S3
Table S3. Elastic net predictor trained on full Generation Scotalnd cohort, pre-filtering CpGs ahead of elastic net. Shown are features selected and their weights.
CpG	Coefficient
(Intercept)	-4.11958e-16
cg06690548	-0.0708824
cg11376147	-0.0584037
cg14476101	-0.00466215
cg18120259	-0.0621129
cg06644515	-0.0173602
cg12825509	-0.0270436
cg07375256	0.00327353
cg26856289	-0.0216321
cg22304262	0.00192256
cg24134897	0.0010976
cg00252472	-0.00785986
cg20146909	-0.00259097
cg16057915	0.00298209
cg16615058	0.0128889
cg07167185	0.00104918
cg24707200	0.00092087
cg19458497	0.0132546
cg18349022	0.0160577
cg03877174	0.0268095
cg04460609	-0.0112853
cg19731612	-4.10976e-05
cg27546431	0.0012047
cg00116699	9.90961e-05
cg02583484	-0.0199217
cg26959945	-0.00586845
cg20732160	-0.00679455
cg16260349	-0.00783882
cg24694018	0.0616679
cg18763536	-0.036326
cg18917643	-0.0313416
cg03068497	0.0079491
cg16834011	-0.0224873
cg03260624	-0.00180749
cg05512483	-0.0143956
cg09940677	0.0302214
cg22904711	0.0154101
cg22994830	0.000284941
cg18336453	-0.0429507
cg11704631	-0.00812556
cg04800503	0.00969991
cg24711224	-0.00332725
cg17962756	-0.00591305
cg03759239	0.0127572
cg10179004	0.0216887
cg23205886	-0.035601
cg24695071	0.0258501
cg24136700	0.0131825
cg05194114	0.0374343
cg15664462	-0.0312991
cg26599989	0.000186405
cg15537269	0.0177728
cg05820959	0.0403139
cg23598378	0.00285578
cg19862899	-0.0183065
cg03967798	-0.0224275
cg09652746	0.0064523
cg08857797	-0.00312121
cg23014425	0.03609
cg24628310	0.00831836
cg08545213	-0.0108791
cg07714319	-0.0115454
cg03045648	0.00105638
cg17466510	-0.0116712
cg14817906	0.0535925
cg08317252	0.00526279
ch.3.82259654F	0.00626022
cg18912103	0.010647
cg08122070	0.00557528
cg19939077	0.0061346
cg12137220	-0.00078897
cg05261851	0.00574859
cg09365924	-0.000203373
cg16719404	-0.0113493
cg02719954	-0.00126807
cg03788408	0.00585151
cg26335760	0.0102911
cg06323483	0.00363932
cg13442969	-0.0308247
cg09924669	0.0134202
cg06885459	0.00193192
cg01425762	0.00847471
cg13921420	0.0147136
cg07869232	0.0194829
cg18702971	0.016774
cg12670943	-0.0149694
cg15893295	0.00116153
cg02888894	0.0211973
cg17910470	0.0069981
cg00422488	-0.0105365
cg02131674	0.00119507
cg13571479	0.0198409
cg23448998	0.00882137
cg12340144	-0.00363436
cg07504977	0.0182455
cg26852404	0.00644959
cg14334350	-0.0146823
cg18282388	0.00632045
cg09259843	0.00876328
cg23482898	0.022356
cg08625564	0.0449151
cg07814318	-0.0149189
cg23598480	-0.000860821
cg16113793	0.0554001
cg07349663	0.0240512
cg17749033	0.00110989
cg17237086	0.00385868
cg04487857	0.00552957
cg23777956	0.0227749
cg22052143	-0.0101752
cg18770579	0.00334622
cg03373887	0.0120402
cg06926362	-0.00104165
cg07799005	-0.0106003
cg24540678	0.000552331
cg01940273	0.0158805
cg06846976	0.00501106
cg23599026	0.0306757
cg15117681	0.0218795
cg09535960	0.00700376
cg19267205	0.0193624
cg04310331	0.00984393
cg07690768	0.00599206
cg11129609	0.00707065
cg03393889	0.0131464
cg25009842	0.0118011
cg24238409	0.0168799
cg00923634	-0.00193299
cg24408776	0.00339253
cg02237172	0.00339929
cg03217115	-0.00567812
cg11095027	0.00576401
cg16274890	0.027381
cg03896269	0.0112806
cg02097604	0.000385777
cg01304182	0.0197721
cg16969872	0.00222651
cg15544402	0.000100444
cg23511909	-0.000727175
cg05203855	0.00845558
cg16526705	-0.00705617
cg14024242	-0.00422194
cg17301216	0.00194799
cg22730029	0.00221985
cg12069540	-0.0114382
cg15848159	0.0400515
cg11613559	-0.0268348
cg09326440	-0.0110724
cg24301690	0.00465999
cg16008966	-0.000281285
cg22425466	-0.0123053
cg03107987	-1.01065e-05
cg05991220	0.000419878
cg11624345	2.39253e-05
cg25197194	0.0122744
cg00247963	-0.0202802
cg25302603	0.000889
cg11370064	-0.000107719
cg14205864	0.0139152
cg12269535	0.00539855
cg06829760	-0.0183274
cg03734391	0.00521387
cg21048162	0.0133379
cg14679780	0.00457769
cg09585333	0.00687634
cg21925493	-0.00154559
cg06186155	0.0107212
cg02578470	-0.0107884
cg04569152	0.00560927
cg12182124	0.00175589
cg19925599	-0.00227499
cg18432441	0.0204823
cg10142520	0.0121059
cg00105640	0.0187626
cg20941894	-0.00377814
cg20522675	0.0253394
cg11253416	-0.000833231
cg03286774	0.00972384
cg11826008	-0.00255815
cg10370262	-0.00558406
cg04682775	0.0121092
cg19668951	0.0116611
cg18482892	-0.00557358
cg00294109	0.0164318
cg00210249	0.0116755
cg07252792	0.00743777
cg23325384	0.0272846
cg01182455	0.0151237
cg06230847	0.0296133
cg19805377	0.00653849
cg22467468	0.00110478
cg09823543	0.00759489
cg01137537	-0.00305897
cg23036683	0.00737658
cg02101876	0.0179371
cg18806193	0.00150964
cg19510478	-0.00548345
cg02506360	0.00331513
cg11064833	-0.00967927
cg05112617	-0.000953111
cg05307301	0.0126104
cg09245003	0.00152734
cg00263146	-0.0244328
cg24334029	0.00928677
cg27230067	-0.0105356
cg11100157	-0.000969493
cg16951566	0.000319126
cg04010446	-0.000460371
cg22753611	-0.0112458
cg27658698	0.00900635
cg18939928	-0.000814553
cg07807757	0.00549457
cg03538383	0.00327257
cg25471715	-0.0117683
cg18141744	-0.003838
cg10653926	-0.00495883
cg27144670	0.033237
cg04110886	0.00455939
cg07059784	-0.00504079
cg05039671	0.00179011
cg05337019	0.00851301
cg06978145	0.009503
cg03393105	-0.00160401
cg13784276	0.000628665
cg24208206	-0.00923273
cg19010846	0.00222638
cg16544989	0.000107607
cg00574958	-0.00838559
cg06906869	0.0130943
cg11719283	-0.00110041
cg02874605	0.00662954
cg25886382	-0.00460112
cg16119274	-0.00336282
cg21488617	0.0124439
cg13287553	0.00451498
cg04503500	-0.00874132
cg20292636	0.0276113
cg23418510	-0.00532329
cg25312876	0.00021268
cg07091529	-0.0142874
cg17580045	0.000326549
cg27225570	0.00298759
cg01593673	0.00841529
cg25298596	-0.00737856
cg26159832	0.0133352
cg14625975	-0.00353295
cg24102360	-0.00444411
cg06395298	0.015686
cg15602420	0.00418007
cg22952678	-0.00826992
cg10303698	0.00316602
cg14369329	-0.0170811
cg09635954	-0.00122351
cg08129017	0.00156111
cg09364501	-0.00468738
cg17439967	0.0235966
cg27554551	0.00712001
cg09981830	-1.76898e-06
cg20954977	-0.00107757
cg18954339	-0.00166923
cg01595325	0.000884489
cg12623364	-0.0131011
cg17183174	0.0142647
cg14514120	-0.0101924
cg06223162	-0.00309809
cg12667125	0.00550632
cg17778556	0.000762339
cg02086839	-0.0101154
cg07319712	0.02408
cg06673536	-0.0032935
cg15525503	0.00183041
cg04724659	0.00653301
cg15851274	0.00625553
cg00558986	0.00428257
cg18034719	0.0196098
cg01382864	0.0050101
cg20443501	0.00956125
cg08367838	0.00607163
cg27111444	-0.00387611
cg17163737	-0.00438874
cg07731025	0.00551648
cg08175536	0.00190906
cg06824423	0.00715465
cg00176888	0.0019827
cg02128655	-0.00224222
cg03285617	-0.00491867
cg11238505	-0.00829039
cg14852409	-0.00317448
cg16999370	0.00331269
cg13993802	0.00214508
cg00522451	0.00537408
cg23042230	0.00859344
cg07774299	-0.00303012
cg02938807	-0.000358063
cg01394461	0.00587112
cg26726230	-0.0050894
cg00125455	0.00235988
cg04276669	-0.0134377
cg01528492	0.00959985
cg21680729	-0.0307558
cg21766592	-0.0108045
cg15589939	-0.00240769
cg22166084	0.004425
cg16505233	-0.00964839
cg14501914	0.00258268
cg16340422	0.000320885
cg18954900	-0.00327716
cg05853782	0.00616087
cg27219748	0.0190071
cg20970369	-0.0208412
cg15408734	-0.00588556
cg04232816	0.00095157
cg08973688	0.00493043
cg10158614	-0.00425427
cg16700555	-0.0136692
cg16251626	0.0137775
cg22365240	-0.0170025
cg01829163	0.00161602
cg26894438	-0.00041664
cg15561453	0.0179109
cg01196858	0.0223177
cg23939642	-0.00220495
cg26012092	0.00809251
cg09887284	0.00797495
cg07796002	0.020063
cg25579180	0.00435233
cg27020362	0.0214548
cg02339793	-0.00049605
cg09336988	0.00925694
cg27396447	0.000442514
cg02192677	-0.00182242
cg25082710	0.00244346
cg20153737	-0.000747499
cg24332710	-0.0108053
cg07699613	0.000130445
cg26426774	-0.0015316
cg21712678	0.00387396
cg22404646	-0.00134843
cg01252398	-0.000245225
cg08741842	0.0131286
cg10228162	-0.000533477
cg20856497	0.002091
cg24593832	0.00237958
cg22314314	-0.00175282
cg00574412	-0.00329371
cg07974833	-0.00749881
cg05185634	-0.00854175
cg16724148	-0.00573091
cg08772028	0.0115544
cg24319836	-0.00930657
cg15855924	0.0100855
cg09496748	-0.00203525
cg04737087	-0.0046625
cg25139636	-0.00148422
cg00061031	-0.00257456
cg14277403	0.000345042
cg05155595	-0.000140733
cg27464065	-0.00316181
cg27366162	-0.0379305
cg24727216	0.0167661
cg18696027	-0.0032675
cg17016266	-0.00103743
cg03732014	-0.0028462
cg12194745	-0.00313371
cg00419702	-0.00594879
cg01180628	0.0187913
cg20306694	-0.00601297
cg00567854	-0.00504177
cg24655262	0.00524437
cg03764274	-0.00154816
cg00536532	-0.00425435
cg13477101	-0.000910031
cg03059247	-0.00444355
cg08782002	-0.010121
cg13311440	0.0110231
cg06180389	-0.0149911
cg17641566	-0.00620676
cg07413467	-0.0221698
cg00908631	0.00577624
cg06799321	-0.00142981
cg01179256	-0.0145732
cg09791743	0.011591
cg05242244	-0.0282425
cg26033504	-0.0141452
cg10395806	-0.00276715
cg05522498	-0.0165546
cg03576748	-0.00516165
cg06228828	0.0046664
cg01017147	0.00025134
cg15150970	0.0235615
cg19273683	-0.000221003
cg20033981	-0.00606082
cg24361265	-0.00251532
cg06009267	-0.0100588
cg03332546	-0.00232558
cg05510337	-0.00109458
cg00001793	-0.0107268
cg06225767	0.00213049
cg18824549	-0.00211072
cg25710298	-0.00282322
cg20362308	-0.00711927
cg06468626	-0.0138348
cg00166216	-0.00744909
cg20306265	0.00763701
cg10813980	-0.00728136
cg09906145	-0.0135308
cg08893087	0.0165085
cg03068319	0.00533136
cg03805684	-0.00852542
cg11327857	0.0101614
cg07529392	-0.0025694
cg01040890	-0.0147617
cg13816423	-9.92904e-05
cg27407423	0.00638753
cg11491284	0.00851362
cg24675730	0.00234713
cg15221739	-0.00950447
cg02359132	-0.00183953
cg14975122	-0.00535524
cg02654940	0.00901773
cg17002899	-0.0120706
cg14034325	-0.00637541
cg24469729	-0.00319585
cg02647520	-0.00543951
cg03845837	-0.000745374
cg12754982	-0.00530906
cg06619959	-0.0133649
cg11555067	0.00164092
cg19978242	-0.00178915
cg25045785	-0.00189159
cg04864179	0.000903167
cg18018313	-0.00395696
cg24131262	-0.00335283
cg09898793	-0.00335008
cg26846781	-0.00547217
cg08376310	-0.0140321
cg00842095	-0.00203538
cg06934523	0.00594232
cg18533225	0.00193448
cg16062877	-0.0160559
cg17918556	-0.00765748
cg09723161	-0.0249577
cg25741368	-0.000180273
cg10575367	-0.0005739
cg06738786	-0.00352651
cg08973382	-0.00663784
cg02812767	-0.00178665
cg24150385	-0.011065
cg10788371	-0.00276476
cg25306932	-0.00870948
cg24451117	-0.0303054
cg13702222	0.000667942
cg24139720	0.00100993
cg02341119	-0.00113834
cg13050716	-0.00403
cg01438090	0.0180825
cg12430029	-0.0211095
cg00163372	-0.00876154
cg17073306	-0.00977751
cg19534753	-0.0113489
cg02707799	-0.000961147
cg14316231	0.00182625
cg22384801	-0.00500029
cg07209244	-0.00783378
cg07945582	-0.00136331
cg04367503	-0.00621326
cg24135793	-0.00502554
cg16167741	0.0160445
cg11765003	0.00326045
cg19030554	-0.00113047
cg26196087	0.000106136
cg15059065	0.000396936
cg09008322	-0.0102155
cg10944833	-0.00746502
cg08496737	0.0114775
cg08244750	-0.00339715
cg08479476	0.00399482
cg26487157	-0.0105551
cg23445461	0.00570505
cg23015991	-0.0208378
cg02004370	-0.014383
cg01211283	-0.0128804
cg09423126	-0.011221
cg18262201	-0.0037559
cg03084350	-0.00159645
cg03958308	0.00624232
cg01676795	-0.0291151
cg09190408	-6.96375e-05
cg26645468	0.00284035
cg16179607	-0.00153471
cg07298431	-0.00120617
cg06868100	-0.00609323
cg08123207	-0.00656844
cg09154256	0.000916587
cg12699865	0.00939575
cg25406442	-0.00712729
cg18183961	-0.00150992
cg16315334	0.0236281
cg02855207	-0.00736348
cg04577162	-0.00286854
cg18033416	-0.00082964
cg25840926	-0.00405136
cg19494100	0.00451628
cg13532004	-0.00651261
cg01475538	-0.000173406
cg14854355	0.00571835
cg26847866	-0.0172903
cg00658151	0.0145621
cg13584258	-0.0014483
cg06720467	-0.0130265
cg10040131	-0.00260957
cg00347863	-0.0013041
cg00718036	0.00783011
cg11681597	-0.0138068
cg06441398	-0.00266504
cg11851129	0.00279912
cg25446191	-0.00566083
cg02711608	-0.020175
cg19497444	-0.0132148
cg02257517	-0.0248153
cg13716321	-0.00149562
cg23031196	-0.0186639
cg05438378	-0.005712
cg19712659	-0.00443087
cg08754067	-0.0135871
cg25643223	-0.0173384
cg26531804	-0.00114423
cg05958351	-0.000813415
cg18241337	0.00380744
cg25831522	-0.0109266
cg23264429	0.00994795
cg04230060	0.00649678
cg00937359	0.0224311
cg03607573	0.00780217
cg04852339	-0.000926968
cg19090437	-0.0186695
cg17662369	-0.00252364
cg04370442	0.00146634
cg06469895	-0.0366516
cg18973101	-0.00853816
cg02892925	-0.00158014
cg09540738	0.00035561
cg14064762	0.00662251
cg15931839	-0.0201706
cg25944717	0.011766
cg05439368	-0.00342059
cg17980786	-0.00366214
cg23120725	-0.000610276
cg26143577	0.0053221
cg03523740	-0.00263365
cg22197830	-0.00770988
cg10416593	-0.000611008
cg26744362	4.90737e-05
cg02405476	0.00562437
cg19197419	0.00329144
cg26588061	-9.21396e-05
cg14387743	-0.00898801
cg10361922	-0.00819977
cg01792532	0.00943091
cg14659930	0.00810543
cg10105237	-0.00031881
cg11903133	-0.016802
cg27438128	-0.0184427
cg01419539	-0.0181183
cg24413918	-0.00853491
cg16639915	-0.0130874
cg07808761	-0.00020008
cg12984877	0.00818442
cg02749105	0.00143423
cg00062437	-0.0196243
cg00550955	0.00271345
cg00874073	0.0195751
cg00880872	-0.0025716
cg00972246	-0.00297984
cg00986580	-0.00936694
cg01439754	-0.0109224
cg01621943	-0.00580723
cg01941278	-0.0175732
cg02470690	-0.00253989
cg03223172	-0.00214056
cg03671431	0.00125024
cg03680873	-0.00906587
cg04091927	-0.00592325
cg04745384	-0.00605503
cg05523603	-0.0193961
cg06829584	-0.0199691
cg06951627	-0.0105247
cg07333545	-0.00667474
cg07519229	0.00181918
cg08616943	-0.00367084
cg09391066	0.0117427
cg09613192	0.0185832
cg09650731	0.0060694
cg10005565	-0.00936924
cg10676309	-0.011815
cg11007850	0.00588701
cg11220565	0.00745961
cg12258344	-0.000620307
cg13139542	-0.0112853
cg14071869	-0.00096581
cg14081226	-0.0156949
cg14264316	-0.000922457
cg14286292	0.00664337
cg14756878	-0.0122236
cg15915658	-0.0213723
cg16407699	-0.00812483
cg17241841	0.00114169
cg17284553	-0.00827689
cg17877600	-0.0148912
cg18090646	-0.00972441
cg19202618	0.00398272
cg19373099	-0.0116828
cg19678968	-0.0125356
cg21161526	-0.0103903
cg21871338	0.010006
cg23051123	-0.0186758
cg23510764	-0.0298162
cg25305703	0.00653868
cg26861732	-0.0193327
cg27593537	-0.00198886
cg22510139	0.00763852
cg00546117	-0.0082199
cg17164905	-0.00995119
cg11980897	-0.00512723
cg20948740	-0.00669479
cg07502661	-0.032108
cg00883689	-0.00379522
cg24642820	0.00302255
cg17185710	-0.00443594
cg08840551	0.000568394
cg01201215	0.0192757
cg17768768	0.00781287
cg06189038	-0.0073759
cg23444264	-0.0104824
cg17485681	-0.00498581
cg05457221	-0.0010087
cg20204986	-0.00915139
cg23299618	-0.00678267
cg18765542	-0.00945726
cg00271311	-0.0159785
cg05130679	0.00295889
cg21226442	0.000527157
cg27491190	-0.00318155
cg16889557	-0.00704208
cg06533408	-0.00176359
cg24146100	0.000240813
cg24570624	-0.00203508
cg03345232	-0.00365916
cg27394566	0.0108768
cg26430287	-0.00199168
cg23893460	0.0260892
cg08766770	-0.0152907
cg08916477	-0.00152598
cg05915866	0.03823
cg12699156	0.00880047
cg17757575	0.0116336
cg19572487	0.00642276
cg04661001	-0.0163946
cg00432454	-0.00084295
cg02231404	-0.00273641

### Sheet: S4
Table S4. Lothian Birth Cohorts summary. Heavy drinker threshold is 14 units per week for females, and 21 for males.
	LBC 1921			LBC 1936
	N	Mean	SD	N	Mean	SD
Age	436	79.14	0.58	895	69.59	0.83
Alcohol consumption (units per week)	436	5.57	9.68	895	10.06	13.59
	N	%	N Females (%)	N	%	N Females (%)
Sex
Females	263	60.3211		442	49.3855
Males	173	39.6789		453	50.6145
Drinker category
Non-drinker	108	24.7706	77 (71.3)	179	20	118 (65.92)
Light-moderate drinker	295	67.6606	176 (59.67)	566	63.2402	269 (47.53)
Heavy drinker	33	7.56881	10 (30.3)	150	16.7598	55 (36.67)

### Sheet: S5
Table S5. Alcohol consumption EpiScore and measured alcohol associations to a variety of traits. Models age and sex adjusted.
	LBC 1921									LBC 1936
		EpiScore				Measured alcohol					EpiScore				Measured alcohol
Traits	N	Beta	SE	p	p FDR	Beta	SE	p	p FDR	N	Beta	SE	p	p FDR	Beta	SE	p	p FDR
Number of packs per day	239	0.0943905	0.0584161	0.107473	0.483627	0.115266	0.0601049	0.056355	0.33813	471	0.0393768	0.0416541	0.34498	0.632463	0.0241802	0.0435453	0.578963	0.749246	Consistently +
Smoking status	435	0.105207	0.0478573	0.0284547	0.192	0.169827	0.0491828	0.000609273	0.0109669	895	0.117403	0.0332256	0.000431186	0.00948609	0.0670189	0.0347936	0.0543995	0.17097	Consistently +
BMI	432	0.00940611	0.0484961	0.846302	0.881141	-0.0210144	0.0502002	0.67571	0.920542	894	0.0158362	0.0334009	0.635527	0.838603	-0.0247538	0.0348488	0.477691	0.700613	Opposite
Years education	434	0.0521435	0.047703	0.274968	0.618678	0.0149194	0.0493412	0.762514	0.920542	895	0.0280694	0.0333067	0.399592	0.676232	0.0761419	0.0346288	0.0281481	0.154815	Consistently +
Walking speed (6 meters)	430	0.00699871	0.0467788	0.881141	0.881141	0.0570433	0.048339	0.238631	0.53692	891	0.0765204	0.0327521	0.019695	0.0541611	-0.0677035	0.0341429	0.0476819	0.17097	Mixed
Grip strength	432	-0.00950003	0.031731	0.764786	0.881141	-0.042345	0.0327909	0.197274	0.53692	890	-0.00857289	0.0205871	0.677204	0.838603	0.0607296	0.0213265	0.00450677	0.0495745	Mixed
Occupational social class	432	-0.153124	0.0474318	0.0013411	0.0241397	-0.126431	0.0492423	0.0105815	0.0952337	877	-0.0335075	0.0333583	0.31543	0.630861	-0.105232	0.0350656	0.00276738	0.0495745	Consistently -
Disease (*)	N (Cases)	Beta	SE	p	p FDR	Beta	SE	p	p FDR	N (Cases)	Beta	SE	p	p FDR	Beta	SE	p	p FDR
CVD	436 (133)	0.0545988	0.104796	0.602366	0.881141	-0.0727909	0.108888	0.503818	0.872487	895 (218)	0.027322	0.0774459	0.724248	0.838603	0.0278562	0.0780152	0.721046	0.79315	Mixed
Stroke	436 (133)	0.0585473	0.173527	0.735818	0.881141	-0.11393	0.192173	0.553281	0.872487	895 (44)	0.0152039	0.153734	0.92122	0.92122	-0.390552	0.231506	0.091602	0.251905	Opposite
Neoplasm	436 (29)	-0.130813	0.196191	0.504925	0.826241	-0.0521	0.19672	0.79113	0.920542	895 (109)	0.0260636	0.102772	0.7998	0.87978	-0.0292152	0.113179	0.796305	0.834225	Mixed
HIgh blood pressure	434 (173)	0.123636	0.0994755	0.213913	0.615943	-0.173774	0.115992	0.134093	0.482734	895 (365)	0.20151	0.0693077	0.00364368	0.0122571	0.0411714	0.0709174	0.561541	0.749246	Mixed
Diabetes	436 (20)	-0.276427	0.235027	0.239533	0.615943	-0.0569749	0.24795	0.81826	0.920542	895 (73)	-0.0201036	0.121	0.868042	0.909377	-0.230479	0.153385	0.132937	0.292462	Consistently -
Thyroid	436 (58)	-0.341083	0.159057	0.0320001	0.192	-0.312926	0.250055	0.210779	0.53692	894 (76)	0.0463606	0.128179	0.717587	0.838603	-0.0110294	0.157379	0.944129	0.944129	Mixed
Depression score	433	-0.0447099	0.0483892	0.356025	0.71205	0.00704583	0.0501383	0.888309	0.940562	891	-0.0168529	0.0335805	0.615887	0.838603	-0.0370572	0.0349028	0.28865	0.488484	Mixed
Anxiety score	433	-0.0403988	0.0477586	0.398082	0.716548	-0.0272717	0.0494605	0.581658	0.872487	894	-0.0336985	0.0327822	0.304252	0.630861	-0.0689972	0.0340996	0.0433299	0.17097	Consistently -
Biomarkers	N	Beta	SE	p	p FDR	Beta	SE	p	p FDR	N	Beta	SE	p	p FDR	Beta	SE	p	p FDR
Cholesterol	425	0.0646851	0.0459894	0.160306	0.577103	0.0496669	0.0463889	0.284934	0.569868	885	0.0675479	0.0317262	0.0335239	0.0819473	0.0497147	0.0330104	0.132417	0.292462	Consistently +
Triglycerides	421	0.0192182	0.0499599	0.700676	0.881141	0.00046107	0.0497959	0.992617	0.992617	809	0.0249217	0.0353634	0.481181	0.756141	-0.0879675	0.0366188	0.0165202	0.121148	Mixed
Survival (**)	N (Deaths)	logHR	SE	p	p FDR	logHR	SE	p	p FDR	N (Deaths)	logHR	SE	p	p FDR	logHR	SE	p	p FDR
Survival	421 (421)	0.01355	0.05557	0.807	0.881141	0.09656	0.05943	0.104	0.468891	895 (367)	0.14985	0.05034	0.00291	0.0122571	0.044	0.05172	0.395	0.620505
MRI										N	Beta	SE	p	p FDR	Beta	SE	p	p FDR
Total brain volume										533	-0.044	0.015	0.003	0.0122571	-0.0038	0.016	0.81	0.311667	consistently -
White matter hyperintensity volume										533	0.12	0.043	0.0039	0.0122571	-0.012	0.045	0.79	0.782222
Gray matter volume										533	-0.074	0.023	0.0013	0.0122571	0.04	0.024	0.1	0.787368
Normal appearing white matter volume										533	-0.064	0.022	0.0034	0.0122571	-0.03	0.023	0.19	0.311667	consistentnly /
(*) Logistic regression
(**) Cox PH
Pass FDR correction

### Sheet: S6
Table S6. BayesR EWAS associations with mean beta PIP > 0.8.
Chromosome	CpG	Position	UCSC RefGene Name	Strand	Mean Beta	SE	PIP
chr4	cg06690548	139162808	SLC7A11	-	-0.0875822	0.000521583	1	Usual drinkers
chr7	cg26774981	104907846	SRPK2;SRPK2;SRPK2	-	0.103911	0.000503191	1
chr9	cg05719472	80914400	PSAT1;PSAT1	-	0.0446859	0.000289151	0.999
chr6	cg18120259	43894639	LOC100132354	+	-0.0909809	0.00076344	0.981
chr1	cg24694018	145457621	POLR3GL	+	0.0572491	0.000360775	1	Everyone
chr4	cg06690548	139162808	SLC7A11	-	-0.0953387	0.000405508	1
chr7	cg26774981	104907846	SRPK2;SRPK2;SRPK2	-	0.0660122	0.00048865	1
chr12	cg06053623	68778314		-	-0.0464056	0.000314409	0.995
chr19	cg03741185	18201510	IL12RB1	+	-0.050358	0.00035495	0.994
chr11	cg11376147	57261198	SLC43A1	-	-0.0797758	0.000859537	0.954

### Sheet: S7
Table S7. BayesR usual drinker EWAS associations with PIP > 0.95 look-up in EWAS catalog. Shown are associations with P of at least 3.6 x 10^(-8). * denotes multiple significant associations/models in study, where summary statistics are presented for the model with the most significant association.
CpG	Chromosome	Position	Gene	PIP > 0.8 in which model?	EWAS catalog associations?	AC association?	First Author	Study ID	EWAS Trait	Beta	SE	P
cg24694018	1	145457621	POLR3GL	Full cohort	Yes	No
							Mulder RH	33450751	age	0.0067	0.0002	0
							Robert F Hillary	10.1101/2023.01.10.23284387	Prevalent Type 2 Diabetes (Self-report)	-0.24	0.0224	2.1e-26
							Spiers H	25650246	Gestational age	0.10434	0.0178	4.49e-09
							Hedman AK	28213390	Serum high-density lipoprotein cholesterol	0.000179	3.2e-05	1.78e-08
							Kyung WK	32795589	eosinophilia	-0.018	0.00302	2.8e-08
							Imgenberg-Kreuz J	26857698	Primary Sjogrens syndrome	NA	NA	3.42e-08
cg06690548	4	139162808	SLC7A11	Both	Yes	Yes
							Sayols-Baixeras S	28173150	Serum triglycerides*	-0.04	0.004	0
							Dugue P-A	31789449	Alcohol consumption	NA	NA	1.4e-86
							Petersen A-K	24014485	M37202_4-androsten-3betacomma17beta-diol_disulfate_1*	-0.98	0.13	2.7e-40
							Battram T	30602389	Tissue	0.08042	0.00542	9e-34
							Richard MA	29198723	Systolic blood pressure*	-0.0002	NA	1.6e-32
							Robert F Hillary	10.1101/2023.01.10.23284387	Incident Type 2 Diabetes*	-0.046	0.00442	2.9e-25
							Liu C	27843151	Alcohol consumption*	-0.00107	8.8e-05	1.24e-31
							Xu K	31386212	Alcohol consumption	NA	NA	7.4e-30
							Gadd DA	https://doi.org/10.1101/2021.09.03.21263066	PSAT1 protein levels (SeqId = 18342-2)*	-1.01	0.1	3.8e-24
							Nano J	28624579	Gamma-glutamyl transferase*	-0.012	0.001	1.2e-22
							Wahl S	28002404	Body mass index*	NA	NA	2.5e-21
							Hedman AK	28213390	Serum triglycerides*	-0.021855	0.002394	6.98e-20
							Gomez-Alonso MDC	33413638	LAtoFA	0.52	0.064	2e-16
							Jiantao Ma	30796027	Hepatic Fat	NA	NA	1.8e-15
							Ma J	30936141	Hepatic Fat*	NA	NA	2.3e-14
							Ligthart S	27955697	C-reactive protein	-0.0048	0.000647	1.21e-13
							Mendleson MM	28095459	Body mass index	NA	NA	2.75e-12
							Liang X	32034291	Alcohol consumption	NA	NA	5.5e-10
							Liu J	31197173	Fasting insulin*	-1.74	0.28	8.9e-10
							Geurts YM	29278407	Body mass index	-0.354	NA	8.9e-10
							Nabais MF	33771206	Neurodegenerative disorders	0.52	0.09	1.4e-08
cg26774981	7	104907846	SRPK2	Both	No
cg05719472	9	80914400	PSAT1	Both	Yes	No
							No models pass 3.6 * 10^(-8) significance threshold.
cg06053623	12	68778314		Full cohort	Yes	No
							Kyung WK	32795589	eosinophilia*	-0.017	0.00191	1.3e-14
cg03741185	19	18201510	IL12RB1	Full cohort	Yes	No
							Robert F Hillary	10.1101/2023.01.10.23284387	Incident COPD*	0.074	0.00931	1.3e-15
							Witt S	32080920	alcohol withdrawal recovery	2.1	0.336	1.1e-08
cg18120259	6	43894639	LOC100132354	Usual drinkers	Yes	Yes
							Mulder RH	33450751	Age	-0.0027	0.00024	0
							Battram T	30602389	Tissue	0.56506	0.00819	5.4e-138
							Bonder MJ	25282492	Fetal vs adult liver	-2.44317	0.14922	2.63e-28
							Dugue P-A	31789449	Alcohol consumption*	NA	NA	3.8e-27
							Richard MA	29198723	Systolic Blood Pressure*	-0.0002	NA	2.2e-21
							Xu K	31386212	Alcohol consumption*	NA	NA	3e-18
							Wahl S	28002404	Body mass index*	NA	NA	2.8e-17
							Bohlin J	27717397	Gestational age	-0.001117	0.000133	1.31e-16
							Petersen A-K	24014485	M37202_4-androsten-3betacomma17beta-diol_disulfate_1*	-0.93	0.15	1.1e-14
							Gadd DA	https://doi.org/10.1101/2021.09.03.21263066	PSAT1 protein levels (SeqId = 18342-2)*	-1.44	0.233	6.8e-10
							Liu C	27843151	Alcohol consumption	-0.000523	8.8e-05	3.04e-09
							Sharp GC	29016858	Maternal overweight/obesity*	-0.00673	0.00115	5.5e-09
							Kashima K	33564054	Gestational age	-0.0044	0.00071	9.7e-09
							Ligthart S	27955697	C-reactive protein	-0.0027	0.000471	1e-08
							Lichtenfels AJ	29410382	Nitrogen dioxide exposure	-0.00067	0.00012	2.7e-08
cg11376147	11	57261198	SLC43A1	Both	Yes	Yes
							Battram T	30602389	Tissue	0.11144	0.00224	5.5e-112
							Bonder MJ	25282492	Fetal vs adult liver	1.39819	0.06915	1.25e-34
							Dugue P-A	31789449	Alcohol consumption*	NA	NA	2.4e-29
							Liu C	27843151	Alcohol consumption per day*	-0.000579	5.8e-05	1.26e-22
							Richard MA	29198723	Systolic Blood Pressure*	-8.3e-05	NA	4.2e-21
							Robert F Hillary	10.1101/2023.01.10.23284387	Incident Type 2 Diabetes	-0.053	0.00648	3.4e-16
							Wahl S	28002404	Body mass index*	-44.77	4.88	4.8e-20
							Petersen A-K	24014485	M32197_3-4-hydroxyphenyllactate*	20.3	0.185	1e-12
							Liang X	32034291	Alcohol Consumption	NA	NA	1.5e-11
							Nano J	28624579	Gamma-glutamyl transferase*	-0.008	0.001	1.7e-10
							Ligthart S	27955697	C-reactive protein	-0.0016	0.000262	1.08e-09
							Cardona A	31506343	Type II diabetes	-0.39	NA	1.3e-08
